# Mutations in EPG5 are associated with a wide spectrum of neurodevelopmental and neurodegenerative disorders

## Abstract

Autophagy is a fundamental and evolutionary conserved biological pathway with vital roles in intracellular quality control and homeostasis. The process of autophagy involves the engulfment of intracellular targets by autophagosomes and their delivery to the lysosome for digestion and recycling. We have previously reported recessive variants in *EPG5*, encoding for the ectopic P-granules 5 autophagy protein with a crucial role in autophagosome-lysosome fusion, as the cause of Vici syndrome (VS), a severe multisystem neurodevelopmental disorder defined by a combination of distinct clinical features including callosal agenesis, cataracts, cardiomyopathy, immunodeficiency, and hypopigmentation. Here, we present extensive novel genetic, clinical, neuroradiological and pathological features from the largest cohort of *EPG5*-related disorders reported to date, complemented by experimental findings from patient cells and models of EPG5 defects in *Caenorhabditis elegans* and *Mus musculus*. We identified 200 patients with recessive *EPG5* variants, 86 of them previously unpublished. The associated phenotypic spectrum ranged from antenatally lethal presentations and the classic VS phenotype (n=60) to much milder neurodevelopmental disorders with less specific manifestations (n=140). Myopathic features and epilepsy with variable progression were frequently observed. Novel manifestations included early-onset parkinsonism and dystonia with cognitive decline during adolescence, hereditary spastic paraplegia (HSPP), and myoclonus. Radiological findings included previously recognized *EPG5*-related features with callosal abnormalities and pontocerebellar hypoplasia, and a range of novel features suggesting an emerging continuum with disorders of brain iron accumulation or copper metabolism as well as HSPPs. Genotype-phenotype studies suggested a correlation between predicted residual EPG5 expression and clinical severity, especially regarding disease progression and survival. The Epg5 p.Gln331Arg knock-in mouse, a model of milder *EPG5*-related disorders, showed an age-related motor phenotype and impaired autophagic clearance in several brain regions mirroring those also affected in humans. In *Caenorhabditis elegans, epg-5* knockdown gave rise to neurodevelopmental features and motor impairment comparable to defects in parkinsonism-related genes, abnormal mitochondrial respiration, and impaired mitophagic clearance early in life. Cellular assays revealed impaired PINK1-Parkin dependent mitophagic clearance in patient fibroblasts. Our findings expand the phenotypic spectrum of *EPG5*-related disorders and indicate a life time continuum of disease that overlaps with other disorders of defective autophagy and intracellular trafficking. Our observations also suggest close links between early-onset neurodevelopmental and neurodegenerative conditions of later onset due to EPG5 defects, in particular dystonia and parkinsonism, highlighting the fundamental importance of dysfunctional autophagy in the pathophysiology of common neurodegenerative disorders.
