## Supplementary File 3 for "Mutations in EPG5 are associated with a wide spectrum of neurodevelopmental and neurodegenerative disorders"

### Sheet: Sheet1
Location	Consequence	IMPACT	SYMBOL	EXON	INTRON	HGVSc	HGVSp	cDNA_position	CDS_position	Protein_position	Amino_acids	Codons	SIFT	PolyPhen	CADD_PHRED	BayesDel_addAF_rankscore	BayesDel_noAF_rankscore	ClinPred_rankscore	FATHMM_converted_rankscore	GERP++_RS_rankscore	LRT_converted_rankscore	M-CAP_rankscore	MPC_rankscore	MVP_rankscore	MetaLR_rankscore	MetaSVM_rankscore	MutPred_rankscore	MutationAssessor_rankscore	MutationTaster_converted_rankscore	PROVEAN_converted_rankscore	PrimateAI_rankscore	REVEL_rankscore	gMVP_rankscore	SpliceAI_pred_DS_AG	SpliceAI_pred_DS_AL	SpliceAI_pred_DS_DG	SpliceAI_pred_DS_DL	ada_score	rf_score	gnomAD_genomes_AC	gnomAD_genomes_AF	gnomAD_genomes_AN	gnomAD_genomes_nhomalt	Existing_variation	clinvar_clnsig	clinvar_id
18:45876346-45876351	splice_region_variant,splice_polypyrimidine_tract_variant,intron_variant	LOW	EPG5	-	34/43	ENST00000282041.11:c.5943-9_5943-5del	-	-	-	-	-	-	-	-	6.214	-	-	-	-	-	-	-	-	-	-	-	-	-	-	-	-	-	-	-	-	-	-	-	-	-	-	-	-	rs773330060	-	-
18:45852519-45852519	missense_variant	MODERATE	EPG5	44/44	-	ENST00000282041.11:c.7688T>C	ENSP00000282041.4:p.Leu2563Pro	7778	7688	2563	L/P	cTt/cCt	deleterious(0)	probably_damaging(0.915)	29.2	0.48925	0.48246	0.66590	0.11298	0.64147	0.26038	0.52262	0.55769	0.34572	0.25163	0.00474	0.78542	0.67893	0.81001	0.55501	0.50841	0.54641	0.80176	0.00	0.00	0.00	0.00	-	-	-	-	-	-	-	-	-
18:45852546-45852546	missense_variant	MODERATE	EPG5	44/44	-	ENST00000282041.11:c.7661T>C	ENSP00000282041.4:p.Leu2554Pro	7751	7661	2554	L/P	cTt/cCt	deleterious(0)	possibly_damaging(0.896)	30	0.74008	0.73669	0.81482	0.20808	0.95888	0.31798	0.60441	0.67139	0.47055	0.43907	0.40608	0.86460	0.70256	0.81001	0.75456	0.60332	0.77847	0.86288	0.00	0.00	0.00	0.00	-	-	-	-	-	-	-	-	-
18:45855568-45855568	splice_donor_5th_base_variant,intron_variant	LOW	EPG5	-	43/43	ENST00000282041.11:c.7557+5G>C	-	-	-	-	-	-	-	-	24.2	-	-	-	-	-	-	-	-	-	-	-	-	-	-	-	-	-	-	0.00	0.00	0.00	0.93	0.992960804079489	0.842	-	-	-	-	rs982979789	-	-
18:45855625-45855626	frameshift_variant	HIGH	EPG5	43/44	-	ENST00000282041.11:c.7504del	ENSP00000282041.4:p.Gln2502ArgfsTer4	7594	7504	2502	Q/X	Cag/ag	-	-	-	-	-	-	-	-	-	-	-	-	-	-	-	-	-	-	-	-	-	0.00	0.00	0.00	0.00	-	-	-	-	-	-	-	-	-
18:45855655-45855655	missense_variant	MODERATE	EPG5	43/44	-	ENST00000282041.11:c.7475T>G	ENSP00000282041.4:p.Phe2492Cys	7565	7475	2492	F/C	tTc/tGc	deleterious(0)	probably_damaging(0.999)	29.7	0.77771	0.77481	0.92312	0.16794	0.82907	0.55875	0.51275	0.64644	0.51037	0.41209	0.31218	0.89688	0.74772	0.58761	0.79829	0.59813	0.87868	0.62935	0.00	0.00	0.00	0.00	-	-	-	-	-	-	-	-	-
18:45855656-45855656	missense_variant	MODERATE	EPG5	43/44	-	ENST00000282041.11:c.7474T>A	ENSP00000282041.4:p.Phe2492Ile	7564	7474	2492	F/I	Ttc/Atc	deleterious(0)	probably_damaging(0.997)	28.3	0.72115	0.71754	0.69945	0.15261	0.82907	0.55875	0.40290	0.62300	0.51430	0.41209	0.31218	0.91217	0.74772	0.58761	0.60665	0.56786	0.83193	0.65379	0.00	0.00	0.00	0.00	-	-	-	-	-	-	rs1374928586	Uncertain_significance	850666
18:45855683-45855683	stop_gained	HIGH	EPG5	43/44	-	ENST00000282041.11:c.7447C>T	ENSP00000282041.4:p.Arg2483Ter	7537	7447	2483	R/*	Cga/Tga	-	-	51	0.99412	0.99401	-	-	0.82907	0.51296	-	-	-	-	-	-	-	0.81001	-	-	-	-	0.08	0.24	0.00	0.00	-	-	2	1.314860e-05	152108	0	rs863225064,CM1411575	Pathogenic/Likely_pathogenic	217320
18:45857917-45857917	stop_gained	HIGH	EPG5	42/44	-	ENST00000282041.11:c.7378G>T	ENSP00000282041.4:p.Glu2460Ter	7468	7378	2460	E/*	Gag/Tag	-	-	43	0.99412	0.99401	-	-	0.86480	-	-	-	-	-	-	-	-	0.81001	-	-	-	-	0.00	0.00	0.00	0.00	-	-	-	-	-	-	-	-	-
18:45857962-45857962	stop_gained	HIGH	EPG5	42/44	-	ENST00000282041.11:c.7333C>T	ENSP00000282041.4:p.Arg2445Ter	7423	7333	2445	R/*	Cga/Tga	-	-	45	0.99412	0.99401	-	-	0.86480	-	-	-	-	-	-	-	-	0.81001	-	-	-	-	0.36	0.00	0.00	0.00	-	-	1	6.570470e-06	152196	0	rs780889226,CM163403,COSV99957314,COSV99957326	Pathogenic/Likely_pathogenic	570218
18:45858055-45858055	missense_variant	MODERATE	EPG5	42/44	-	ENST00000282041.11:c.7240G>A	ENSP00000282041.4:p.Glu2414Lys	7330	7240	2414	E/K	Gag/Aag	deleterious(0)	benign(0.257)	24.3	0.62373	0.61904	0.86429	0.14408	0.86480	-	0.69815	0.58262	0.45678	0.20275	0.01763	0.67409	0.74080	0.81001	0.63207	0.40836	0.62838	0.85392	0.00	0.00	0.00	0.00	-	-	-	-	-	-	rs1568094451,CM163418	Uncertain_significance	626236
18:45860251-45860251	inframe_insertion	MODERATE	EPG5	40/44	-	ENST00000282041.11:c.6861_6862insTTTCCAACAGCAGAGTTC	ENSP00000282041.4:p.Phe2287_Leu2288insPheProThrAlaGluPhe	6951-6952	6861-6862	2287-2288	-/FPTAEF	-/TTTCCAACAGCAGAGTTC	-	-	-	-	-	-	-	-	-	-	-	-	-	-	-	-	-	-	-	-	-	-	-	-	-	-	-	-	-	-	-	-	-	-
18:45865614-45865614	splice_donor_variant	HIGH	EPG5	-	39/43	ENST00000282041.11:c.6766+1G>C	-	-	-	-	-	-	-	-	33	-	-	-	-	-	-	-	-	-	-	-	-	-	-	-	-	-	-	0.00	0.00	0.00	0.98	0.999989072007339	0.928	-	-	-	-	rs1135402735	-	-
18:45865615-45865615	missense_variant,splice_region_variant	MODERATE	EPG5	39/44	-	ENST00000282041.11:c.6766G>A	ENSP00000282041.4:p.Asp2256Asn	6856	6766	2256	D/N	Gac/Aac	deleterious(0.03)	possibly_damaging(0.555)	32	0.02157	0.09850	0.42029	0.09915	0.70563	-	0.34856	0.29553	0.55556	0.17994	0.01373	0.21261	0.61577	0.53665	0.29525	0.32209	0.17295	0.10703	0.00	0.00	0.00	0.37	0.998177816139242	0.914	1	6.574620e-06	152100	0	rs746819105,COSV56356428	-	-
18:45865656-45865657	frameshift_variant	HIGH	EPG5	39/44	-	ENST00000282041.11:c.6724del	ENSP00000282041.4:p.Met2242CysfsTer5	6814	6724	2242	M/X	Atg/tg	-	-	-	-	-	-	-	-	-	-	-	-	-	-	-	-	-	-	-	-	-	0.00	0.00	0.00	0.10	-	-	-	-	-	-	rs769440447,CD1212072	-	-
18:45865656-45865657	frameshift_variant	HIGH	EPG5	39/44	-	ENST00000282041.11:c.6724del	ENSP00000282041.4:p.Met2242CysfsTer5	6814	6724	2242	M/X	Atg/tg	-	-	-	-	-	-	-	-	-	-	-	-	-	-	-	-	-	-	-	-	-	0.00	0.00	0.00	0.10	-	-	-	-	-	-	rs769440447,CD1212072	-	-
18:45865689-45865689	missense_variant	MODERATE	EPG5	39/44	-	ENST00000282041.11:c.6692G>T	ENSP00000282041.4:p.Gly2231Val	6782	6692	2231	G/V	gGa/gTa	deleterious(0)	possibly_damaging(0.894)	26.7	0.45864	0.45139	0.55262	0.10386	0.97798	-	0.48409	0.62232	0.37788	0.24686	0.00691	0.78753	0.65404	0.81001	0.53736	0.36942	0.55201	0.52050	0.00	0.00	0.00	0.00	-	-	-	-	-	-	-	-	-
18:45865690-45865691	frameshift_variant	HIGH	EPG5	39/44	-	ENST00000282041.11:c.6690del	ENSP00000282041.4:p.Asn2230LysfsTer6	6780	6690	2230	N/X	aaT/aa	-	-	32	-	-	-	-	-	-	-	-	-	-	-	-	-	-	-	-	-	-	0.00	0.00	0.00	0.00	-	-	-	-	-	-	rs1555661979	-	-
18:45865728-45865728	missense_variant	MODERATE	EPG5	39/44	-	ENST00000282041.11:c.6653A>C	ENSP00000282041.4:p.His2218Pro	6743	6653	2218	H/P	cAt/cCt	deleterious(0.05)	possibly_damaging(0.583)	23.1	0.25426	0.39240	0.25676	0.10008	0.39297	-	0.23439	0.33600	0.24156	0.15247	0.04239	0.72617	0.46185	0.37821	0.64593	0.12657	0.43123	0.67779	0.03	0.00	0.00	0.00	-	-	2	1.364030e-05	146624	0	rs751110940	-	-
18:45866797-45866797	splice_donor_variant	HIGH	EPG5	-	38/43	ENST00000282041.11:c.6621+1G>A	-	-	-	-	-	-	-	-	33	-	-	-	-	-	-	-	-	-	-	-	-	-	-	-	-	-	-	0.00	0.00	0.17	0.97	0.999990361384395	0.938	-	-	-	-	rs2048757326	-	-
18:45866835-45866835	missense_variant	MODERATE	EPG5	38/44	-	ENST00000282041.11:c.6584C>T	ENSP00000282041.4:p.Ala2195Val	6674	6584	2195	A/V	gCg/gTg	deleterious(0)	benign(0.42)	25.1	0.75630	0.75313	0.56340	0.18248	0.98340	-	0.61252	0.56622	0.48921	0.27913	0.02428	0.94105	0.56016	0.81001	0.60029	0.42167	0.78350	0.56122	0.00	0.00	0.00	0.00	-	-	-	-	-	-	rs764699240,COSV56348446	Uncertain_significance	2382704
18:45867606-45867606	missense_variant	MODERATE	EPG5	37/44	-	ENST00000282041.11:c.6368T>G	ENSP00000282041.4:p.Met2123Arg	6458	6368	2123	M/R	aTg/aGg	deleterious(0)	benign(0.326)	24.4	0.71053	0.70681	0.64606	0.10771	0.88021	-	0.55129	0.57542	0.42933	0.14857	0.00876	0.80803	0.76659	0.81001	0.69477	0.54026	0.70194	0.88048	0.15	0.00	0.00	0.00	-	-	-	-	-	-	-	-	-
18:45867679-45867679	frameshift_variant	HIGH	EPG5	37/44	-	ENST00000282041.11:c.6295dup	ENSP00000282041.4:p.Ser2099LysfsTer5	6384-6385	6294-6295	2098-2099	-/X	-/A	-	-	-	-	-	-	-	-	-	-	-	-	-	-	-	-	-	-	-	-	-	-	-	-	-	-	-	-	-	-	-	-	-	-
18:45867683-45867683	missense_variant	MODERATE	EPG5	37/44	-	ENST00000282041.11:c.6291G>T	ENSP00000282041.4:p.Trp2097Cys	6381	6291	2097	W/C	tgG/tgT	deleterious(0)	probably_damaging(0.915)	28.4	0.79784	0.79523	0.96929	0.25996	0.88021	-	0.64849	0.66703	0.60109	0.45810	0.31749	0.89213	0.78151	0.81001	0.98692	0.83367	0.83081	0.86685	0.00	0.00	0.00	0.00	-	-	-	-	-	-	-	-	-
18:45867693-45867694	frameshift_variant	HIGH	EPG5	37/44	-	ENST00000282041.11:c.6280del	ENSP00000282041.4:p.Glu2094LysfsTer23	6370	6280	2094	E/X	Gaa/aa	-	-	-	-	-	-	-	-	-	-	-	-	-	-	-	-	-	-	-	-	-	0.00	0.00	0.33	0.00	-	-	-	-	-	-	CD163416	-	-
18:45867699-45867699	missense_variant	MODERATE	EPG5	37/44	-	ENST00000282041.11:c.6275T>C	ENSP00000282041.4:p.Leu2092Pro	6365	6275	2092	L/P	cTc/cCc	deleterious(0)	probably_damaging(0.921)	29.4	0.76109	0.75798	0.77810	0.12988	0.80021	-	0.65225	0.67139	0.59807	0.33662	0.03704	0.67409	0.78878	0.81001	0.77965	0.79602	0.87035	0.88700	0.00	0.00	0.01	0.00	-	-	-	-	-	-	rs1568104317,CM163414	Uncertain_significance	626235
18:45867742-45867742	stop_gained	HIGH	EPG5	37/44	-	ENST00000282041.11:c.6232C>T	ENSP00000282041.4:p.Arg2078Ter	6322	6232	2078	R/*	Cga/Tga	-	-	43	0.96942	0.99401	-	-	0.25787	-	-	-	-	-	-	-	-	0.81001	-	-	-	-	0.00	0.00	0.00	0.00	-	-	-	-	-	-	rs587776942,CM1212062	Pathogenic	39984
18:45870708-45870708	stop_gained	HIGH	EPG5	36/44	-	ENST00000282041.11:c.6084G>A	ENSP00000282041.4:p.Trp2028Ter	6174	6084	2028	W/*	tgG/tgA	-	-	36	0.99412	0.99401	-	-	0.05885	-	-	-	-	-	-	-	-	0.81001	-	-	-	-	0.00	0.00	0.00	0.00	-	-	-	-	-	-	rs1568107449,CM163406,COSV56353335	Pathogenic/Likely_pathogenic	623301
18:45876231-45876231	splice_donor_5th_base_variant,intron_variant	LOW	EPG5	-	35/43	ENST00000282041.11:c.6049+5G>A	-	-	-	-	-	-	-	-	20.3	-	-	-	-	-	-	-	-	-	-	-	-	-	-	-	-	-	-	0.00	0.00	0.00	0.78	0.938430326314015	0.81	-	-	-	-	rs2048968935	-	-
18:45876274-45876274	missense_variant	MODERATE	EPG5	35/44	-	ENST00000282041.11:c.6011T>C	ENSP00000282041.4:p.Phe2004Ser	6101	6011	2004	F/S	tTc/tCc	deleterious(0)	possibly_damaging(0.781)	28.2	0.73656	0.73312	0.80172	0.19450	0.98675	-	0.42488	0.59007	0.34572	0.35524	0.16443	0.86198	0.71715	0.41246	0.85617	0.59011	0.68230	0.74208	0.00	0.00	0.00	0.01	-	-	-	-	-	-	rs2145364498	Uncertain_significance	1187521
18:45876280-45876280	frameshift_variant	HIGH	EPG5	35/44	-	ENST00000282041.11:c.6005_6006dup	ENSP00000282041.4:p.Leu2003SerfsTer30	6094-6095	6004-6005	2002	Q/QX	cag/cAGag	-	-	-	-	-	-	-	-	-	-	-	-	-	-	-	-	-	-	-	-	-	-	-	-	-	-	-	-	-	-	-	-	-	-
18:45876292-45876292	stop_gained	HIGH	EPG5	35/44	-	ENST00000282041.11:c.5993C>G	ENSP00000282041.4:p.Ser1998Ter	6083	5993	1998	S/*	tCa/tGa	-	-	42	0.99412	0.99401	-	-	0.47661	-	-	-	-	-	-	-	-	0.81001	-	-	-	-	0.00	0.00	0.00	0.00	-	-	-	-	-	-	rs1568112516,CM163401	Likely_pathogenic	626231
18:45876297-45876303	inframe_deletion	MODERATE	EPG5	35/44	-	ENST00000282041.11:c.5982_5987del	ENSP00000282041.4:p.Val1995_Val1996del	6072-6077	5982-5987	1994-1996	TVV/T	acTGTGGTg/acg	-	-	-	-	-	-	-	-	-	-	-	-	-	-	-	-	-	-	-	-	-	-	-	-	-	-	-	-	-	-	-	-	-	-
18:45876305-45876305	missense_variant	MODERATE	EPG5	35/44	-	ENST00000282041.11:c.5980A>G	ENSP00000282041.4:p.Thr1994Ala	6070	5980	1994	T/A	Act/Gct	tolerated(1)	benign(0)	12.78	0.01630	0.01015	0.01945	0.08986	0.34986	-	0.12660	0.16189	0.05500	0.03856	0.38230	0.13788	0.02884	0.32453	0.09965	0.15754	0.06676	0.08501	0.10	0.00	0.00	0.00	-	-	1	6.573330e-06	152130	0	rs2048970225,COSV56347608	-	-
18:45876319-45876319	stop_gained	HIGH	EPG5	35/44	-	ENST00000282041.11:c.5966G>A	ENSP00000282041.4:p.Trp1989Ter	6056	5966	1989	W/*	tGg/tAg	-	-	50	0.99412	0.99401	-	-	0.95240	-	-	-	-	-	-	-	-	0.81001	-	-	-	-	0.00	0.39	0.00	0.00	-	-	-	-	-	-	rs1568112543,CM163413	Likely_pathogenic	626233
18:45876341-45876351	splice_acceptor_variant,coding_sequence_variant,intron_variant	HIGH	EPG5	35/44	34/43	ENST00000282041.11:c.5943-9_5943del	-	?-6033	?-5943	?-1981	-	-	-	-	-	-	-	-	-	-	-	-	-	-	-	-	-	-	-	-	-	-	-	-	-	-	-	-	-	-	-	-	-	-	-	-
18:45876346-45876351	splice_region_variant,splice_polypyrimidine_tract_variant,intron_variant	LOW	EPG5	-	34/43	ENST00000282041.11:c.5943-9_5943-5del	-	-	-	-	-	-	-	-	6.214	-	-	-	-	-	-	-	-	-	-	-	-	-	-	-	-	-	-	-	-	-	-	-	-	-	-	-	-	rs773330060	-	-
18:45876346-45876351	splice_region_variant,splice_polypyrimidine_tract_variant,intron_variant	LOW	EPG5	-	34/43	ENST00000282041.11:c.5943-9_5943-5del	-	-	-	-	-	-	-	-	6.214	-	-	-	-	-	-	-	-	-	-	-	-	-	-	-	-	-	-	-	-	-	-	-	-	-	-	-	-	rs773330060	-	-
18:45878449-45878449	splice_acceptor_variant	HIGH	EPG5	-	33/43	ENST00000282041.11:c.5870-1G>A	-	-	-	-	-	-	-	-	33	-	-	-	-	-	-	-	-	-	-	-	-	-	-	-	-	-	-	0.31	0.98	0.00	0.00	0.999949744469354	0.95	-	-	-	-	-	-	-
18:45879012-45879012	splice_donor_variant	HIGH	EPG5	-	33/43	ENST00000282041.11:c.5869+1G>A	-	-	-	-	-	-	-	-	33	-	-	-	-	-	-	-	-	-	-	-	-	-	-	-	-	-	-	0.00	0.00	0.00	0.98	0.999981760802075	0.938	-	-	-	-	rs748670315,CS163408	-	-
18:45879047-45879047	stop_gained	HIGH	EPG5	33/44	-	ENST00000282041.11:c.5835T>A	ENSP00000282041.4:p.Cys1945Ter	5925	5835	1945	C/*	tgT/tgA	-	-	39	0.99412	0.99401	-	-	0.20058	-	-	-	-	-	-	-	-	0.81001	-	-	-	-	0.00	0.00	0.00	0.02	-	-	-	-	-	-	CM1212058	-	-
18:45879089-45879090	frameshift_variant	HIGH	EPG5	33/44	-	ENST00000282041.11:c.5792del	ENSP00000282041.4:p.Leu1931TrpfsTer5	5882	5792	1931	L/X	tTg/tg	-	-	-	-	-	-	-	-	-	-	-	-	-	-	-	-	-	-	-	-	-	0.00	0.00	0.00	0.00	-	-	-	-	-	-	rs1135402727	-	-
18:45879118-45879118	missense_variant	MODERATE	EPG5	33/44	-	ENST00000282041.11:c.5764C>G	ENSP00000282041.4:p.Pro1922Ala	5854	5764	1922	P/A	Cct/Gct	deleterious(0)	benign(0.21)	22.3	0.09387	0.41701	0.24315	0.09915	0.73169	-	0.29919	0.56504	0.29171	0.14290	0.11459	0.85051	0.71248	0.58761	0.61865	0.25813	0.48268	0.57754	0.00	0.00	0.00	0.00	-	-	2	1.315080e-05	152082	0	rs780245388	Uncertain_significance	2163955
18:45879168-45879168	missense_variant	MODERATE	EPG5	33/44	-	ENST00000282041.11:c.5714G>A	ENSP00000282041.4:p.Arg1905Gln	5804	5714	1905	R/Q	cGg/cAg	deleterious(0)	possibly_damaging(0.903)	28.0	0.78560	0.78281	0.87117	0.27032	0.73169	-	0.65705	0.58506	0.54440	0.48653	0.50966	0.74768	0.74080	0.81001	0.55662	0.28753	0.67782	0.90294	0.01	0.02	0.00	0.00	-	-	1	6.576780e-06	152050	0	rs1176388681	Uncertain_significance	2251119
18:45879169-45879169	missense_variant	MODERATE	EPG5	33/44	-	ENST00000282041.11:c.5713C>T	ENSP00000282041.4:p.Arg1905Trp	5803	5713	1905	R/W	Cgg/Tgg	deleterious(0)	probably_damaging(0.984)	33	0.80601	0.80351	0.87030	0.27822	0.73169	-	0.71995	0.58104	0.49292	0.54956	0.58097	0.79172	0.74080	0.81001	0.80256	0.46863	0.85249	0.93219	0.01	0.07	0.00	0.00	-	-	-	-	-	-	rs759013844,COSV56351312	Uncertain_significance	453075
18:45879178-45879178	frameshift_variant	HIGH	EPG5	33/44	-	ENST00000282041.11:c.5704dup	ENSP00000282041.4:p.Tyr1902LeufsTer2	5793-5794	5703-5704	1901-1902	-/X	-/T	-	-	-	-	-	-	-	-	-	-	-	-	-	-	-	-	-	-	-	-	-	-	-	-	-	-	-	-	-	-	-	-	-	-
18:45879178-45879178	frameshift_variant	HIGH	EPG5	33/44	-	ENST00000282041.11:c.5704dup	ENSP00000282041.4:p.Tyr1902LeufsTer2	5793-5794	5703-5704	1901-1902	-/X	-/T	-	-	-	-	-	-	-	-	-	-	-	-	-	-	-	-	-	-	-	-	-	-	-	-	-	-	-	-	-	-	-	-	-	-
18:45880194-45880194	missense_variant	MODERATE	EPG5	32/44	-	ENST00000282041.11:c.5548T>C	ENSP00000282041.4:p.Cys1850Arg	5638	5548	1850	C/R	Tgt/Cgt	deleterious(0)	probably_damaging(0.946)	26.2	0.74719	0.74390	0.70197	0.11622	0.92081	-	0.74724	0.68778	0.35107	0.30460	0.01268	0.90002	0.71248	0.81001	0.84315	0.84174	0.79947	0.84315	0.00	0.00	0.00	0.00	-	-	-	-	-	-	rs1599479322	Uncertain_significance	1480810
18:45880197-45880197	stop_gained	HIGH	EPG5	32/44	-	ENST00000282041.11:c.5545G>T	ENSP00000282041.4:p.Glu1849Ter	5635	5545	1849	E/*	Gag/Tag	-	-	44	0.99412	0.99401	-	-	0.92081	-	-	-	-	-	-	-	-	0.81001	-	-	-	-	0.00	0.01	0.00	0.00	-	-	-	-	-	-	rs777698208	-	-
18:45882313-45882313	missense_variant	MODERATE	EPG5	31/44	-	ENST00000282041.11:c.5479C>G	ENSP00000282041.4:p.Pro1827Ala	5569	5479	1827	P/A	Cct/Gct	deleterious(0)	benign(0.282)	23.6	0.82101	0.81870	0.89135	0.38073	0.81769	-	0.46463	0.56504	0.50172	0.42251	0.48351	0.90157	0.74080	0.81001	0.93135	0.76774	0.83747	0.54644	0.00	0.00	0.00	0.00	-	-	-	-	-	-	rs1568118775	Likely_pathogenic	626238
18:45882320-45882320	stop_gained	HIGH	EPG5	31/44	-	ENST00000282041.11:c.5472C>A	ENSP00000282041.4:p.Tyr1824Ter	5562	5472	1824	Y/*	taC/taA	-	-	39	0.99412	0.99401	-	-	0.56724	-	-	-	-	-	-	-	-	0.81001	-	-	-	-	0.10	0.00	0.09	0.01	-	-	-	-	-	-	-	-	-
18:45882336-45882338	stop_gained,frameshift_variant	HIGH	EPG5	31/44	-	ENST00000282041.11:c.5454_5455delinsAAAAGAT	ENSP00000282041.4:p.Trp1818Ter	5544-5545	5454-5455	1818-1819	WT/*KDX	tgGAct/tgAAAAGATct	-	-	-	-	-	-	-	-	-	-	-	-	-	-	-	-	-	-	-	-	-	-	-	-	-	-	-	-	-	-	-	-	-	-
18:45882336-45882338	stop_gained,frameshift_variant	HIGH	EPG5	31/44	-	ENST00000282041.11:c.5454_5455delinsAAAAGAT	ENSP00000282041.4:p.Trp1818Ter	5544-5545	5454-5455	1818-1819	WT/*KDX	tgGAct/tgAAAAGATct	-	-	-	-	-	-	-	-	-	-	-	-	-	-	-	-	-	-	-	-	-	-	-	-	-	-	-	-	-	-	-	-	-	-
18:45882417-45882417	frameshift_variant	HIGH	EPG5	31/44	-	ENST00000282041.11:c.5375_5378dup	ENSP00000282041.4:p.Leu1794SerfsTer10	5464-5465	5374-5375	1792	I/IHX	att/aTTCAtt	-	-	-	-	-	-	-	-	-	-	-	-	-	-	-	-	-	-	-	-	-	-	-	-	-	-	-	-	-	-	-	-	-	-
18:45882475-45882475	stop_gained	HIGH	EPG5	31/44	-	ENST00000282041.11:c.5317C>T	ENSP00000282041.4:p.Gln1773Ter	5407	5317	1773	Q/*	Caa/Taa	-	-	46	0.99412	0.99401	-	-	0.79688	-	-	-	-	-	-	-	-	0.81001	-	-	-	-	0.18	0.03	0.00	0.00	-	-	-	-	-	-	-	-	-
18:45882478-45882478	stop_gained	HIGH	EPG5	31/44	-	ENST00000282041.11:c.5314A>T	ENSP00000282041.4:p.Lys1772Ter	5404	5314	1772	K/*	Aaa/Taa	-	-	38	0.99412	0.99401	-	-	0.50009	-	-	-	-	-	-	-	-	0.81001	-	-	-	-	0.05	0.01	0.00	0.00	-	-	-	-	-	-	-	Pathogenic	2279111
18:45884812-45884812	splice_acceptor_variant	HIGH	EPG5	-	29/43	ENST00000282041.11:c.5110-1G>C	-	-	-	-	-	-	-	-	34	-	-	-	-	-	-	-	-	-	-	-	-	-	-	-	-	-	-	0.99	0.99	0.00	0.00	0.999990361384395	0.938	-	-	-	-	CS1212068	-	-
18:45889797-45889797	splice_donor_variant	HIGH	EPG5	-	28/43	ENST00000282041.11:c.4952+1G>A	-	-	-	-	-	-	-	-	34	-	-	-	-	-	-	-	-	-	-	-	-	-	-	-	-	-	-	0.00	0.00	0.00	0.99	0.999990361384395	0.938	-	-	-	-	rs2049301523,COSV56350618,CS1212066	-	-
18:45889888-45889888	missense_variant	MODERATE	EPG5	28/44	-	ENST00000282041.11:c.4862G>A	ENSP00000282041.4:p.Arg1621Gln	4952	4862	1621	R/Q	cGg/cAg	tolerated(0.06)	benign(0.007)	24.1	0.14984	0.13958	0.16487	0.16640	0.26299	-	0.22655	0.19195	0.14643	0.09696	0.32193	0.16155	0.33814	0.19853	0.53898	0.04900	0.05312	0.52274	0.92	0.00	0.00	0.00	-	-	-	-	-	-	rs373141219	-	-
18:45899430-45899430	stop_gained	HIGH	EPG5	27/44	-	ENST00000282041.11:c.4783C>T	ENSP00000282041.4:p.Gln1595Ter	4873	4783	1595	Q/*	Caa/Taa	-	-	42	0.99412	0.99401	-	-	0.93663	-	-	-	-	-	-	-	-	0.81001	-	-	-	-	0.00	0.00	0.04	0.00	-	-	-	-	-	-	rs1568133724,CM1212061	Likely_pathogenic	626246
18:45899462-45899462	stop_gained	HIGH	EPG5	27/44	-	ENST00000282041.11:c.4751T>A	ENSP00000282041.4:p.Leu1584Ter	4841	4751	1584	L/*	tTg/tAg	-	-	41	0.99412	0.99401	-	-	0.86881	-	-	-	-	-	-	-	-	0.81001	-	-	-	-	0.00	0.00	0.00	0.00	-	-	-	-	-	-	rs1568133760,CM1212060	Pathogenic/Likely_pathogenic	626245
18:45899547-45899548	frameshift_variant	HIGH	EPG5	27/44	-	ENST00000282041.11:c.4665del	ENSP00000282041.4:p.Glu1555AspfsTer12	4755	4665	1555	E/X	gaA/ga	-	-	-	-	-	-	-	-	-	-	-	-	-	-	-	-	-	-	-	-	-	0.00	0.00	0.00	0.00	-	-	-	-	-	-	rs1057519318	-	-
18:45901054-45901054	stop_gained	HIGH	EPG5	26/44	-	ENST00000282041.11:c.4588C>T	ENSP00000282041.4:p.Gln1530Ter	4678	4588	1530	Q/*	Cag/Tag	-	-	42	0.99412	0.99401	-	-	0.80675	-	-	-	-	-	-	-	-	0.81001	-	-	-	-	0.00	0.00	0.00	0.00	-	-	-	-	-	-	rs587776939,CM1212056	Pathogenic	39980
18:45901141-45901141	missense_variant	MODERATE	EPG5	26/44	-	ENST00000282041.11:c.4501C>T	ENSP00000282041.4:p.Arg1501Trp	4591	4501	1501	R/W	Cgg/Tgg	deleterious(0)	benign(0.396)	24.1	0.04190	0.16716	0.43467	0.11189	0.27658	-	0.33422	0.30616	0.28378	0.10239	0.12803	-	0.40313	0.41038	0.66436	0.02735	0.22490	0.32078	0.00	0.00	0.00	0.00	-	-	6	3.942440e-05	152190	0	rs370776793,COSV99957972	Uncertain_significance	1045816
18:45901144-45901144	missense_variant	MODERATE	EPG5	26/44	-	ENST00000282041.11:c.4498T>A	ENSP00000282041.4:p.Leu1500Met	4588	4498	1500	L/M	Ttg/Atg	deleterious(0.01)	possibly_damaging(0.907)	22.3	0.36948	0.37890	0.44461	0.15724	0.09367	-	0.46463	0.35456	0.37663	0.32090	0.07841	0.32005	0.71894	0.48980	0.35792	0.43273	0.39956	0.38852	0.00	0.00	0.00	0.00	-	-	2	1.313540e-05	152260	0	rs201986809	Uncertain_significance	1000938
18:45903972-45903972	splice_donor_variant	HIGH	EPG5	-	25/43	ENST00000282041.11:c.4474+1G>A	-	-	-	-	-	-	-	-	33	-	-	-	-	-	-	-	-	-	-	-	-	-	-	-	-	-	-	0.00	0.00	0.23	0.98	0.999992425382947	0.942	-	-	-	-	rs2049687022	-	-
18:45908000-45908001	frameshift_variant	HIGH	EPG5	24/44	-	ENST00000282041.11:c.4286del	ENSP00000282041.4:p.His1429LeufsTer7	4376	4286	1429	H/X	cAt/ct	-	-	-	-	-	-	-	-	-	-	-	-	-	-	-	-	-	-	-	-	-	0.00	0.00	0.00	0.36	-	-	-	-	-	-	rs1568142333	-	-
18:45908027-45908027	frameshift_variant	HIGH	EPG5	24/44	-	ENST00000282041.11:c.4260_4261dup	ENSP00000282041.4:p.Thr1421IlefsTer16	4349-4350	4259-4260	1420	D/DX	gat/gaTAt	-	-	-	-	-	-	-	-	-	-	-	-	-	-	-	-	-	-	-	-	-	-	-	-	-	-	-	-	-	-	-	-	-	-
18:45908057-45908057	stop_gained	HIGH	EPG5	24/44	-	ENST00000282041.11:c.4230G>A	ENSP00000282041.4:p.Trp1410Ter	4320	4230	1410	W/*	tgG/tgA	-	-	41	0.99412	0.99401	-	-	0.95240	0.13573	-	-	-	-	-	-	-	0.81001	-	-	-	-	0.00	0.18	0.00	0.00	-	-	-	-	-	-	rs1135402729	-	267461
18:45910617-45910618	frameshift_variant	HIGH	EPG5	23/44	-	ENST00000282041.11:c.4108del	ENSP00000282041.4:p.Leu1370SerfsTer22	4198	4108	1370	L/X	Ctc/tc	-	-	-	-	-	-	-	-	-	-	-	-	-	-	-	-	-	-	-	-	-	0.00	0.00	0.00	0.00	-	-	-	-	-	-	rs1135402731	-	-
18:45910719-45910719	missense_variant	MODERATE	EPG5	23/44	-	ENST00000282041.11:c.4007G>A	ENSP00000282041.4:p.Gly1336Glu	4097	4007	1336	G/E	gGa/gAa	deleterious(0)	probably_damaging(1)	26.7	0.92865	0.92776	0.90962	0.89822	0.72285	0.37892	0.88987	0.62909	0.74294	0.93712	0.94258	0.74182	0.68558	0.81001	0.91100	0.71928	0.96133	0.90472	0.10	0.00	0.00	0.00	-	-	-	-	-	-	rs1085308061,CM172099,COSV99958281	Uncertain_significance	427731
18:45912354-45912354	missense_variant	MODERATE	EPG5	22/44	-	ENST00000282041.11:c.3919C>T	ENSP00000282041.4:p.Leu1307Phe	4009	3919	1307	L/F	Ctc/Ttc	deleterious(0)	probably_damaging(0.977)	25.5	0.60473	0.77798	0.48745	0.91956	0.55860	0.05344	0.62357	0.58873	0.65531	0.95529	0.87529	0.61153	0.64929	0.81001	0.62630	0.52631	0.84826	0.60205	0.00	0.00	0.00	0.00	-	-	-	-	-	-	rs765327583,COSV56351465	Uncertain_significance	1700770
18:45912396-45912396	missense_variant	MODERATE	EPG5	22/44	-	ENST00000282041.11:c.3877C>T	ENSP00000282041.4:p.Arg1293Cys	3967	3877	1293	R/C	Cgc/Tgc	deleterious(0)	probably_damaging(0.999)	32	0.92045	0.94295	0.61046	0.94546	0.79688	0.07042	0.74289	0.63518	0.72139	0.97331	0.93436	0.86024	0.70002	0.81001	0.92433	0.64875	0.95212	0.79619	0.00	0.00	0.00	0.00	-	-	1	6.570910e-06	152186	0	rs750989043,COSV56358065	-	-
18:45915505-45915509	splice_donor_variant,splice_donor_5th_base_variant,intron_variant	HIGH	EPG5	-	20/43	ENST00000282041.11:c.3693+2_3693+5del	-	-	-	-	-	-	-	-	-	-	-	-	-	-	-	-	-	-	-	-	-	-	-	-	-	-	-	0.00	0.00	0.00	0.87	-	-	-	-	-	-	rs2050008898	-	-
18:45915511-45915511	splice_region_variant,synonymous_variant	LOW	EPG5	20/44	-	ENST00000282041.11:c.3693G>A	ENSP00000282041.4:p.Gln1231%3D	3783	3693	1231	Q	caG/caA	-	-	24.0	-	-	-	-	-	-	-	-	-	-	-	-	-	-	-	-	-	-	0.00	0.00	0.00	0.86	0.998570927378857	0.97	-	-	-	-	CM163407	-	-
18:45916047-45916047	stop_gained	HIGH	EPG5	19/44	-	ENST00000282041.11:c.3544G>T	ENSP00000282041.4:p.Glu1182Ter	3634	3544	1182	E/*	Gaa/Taa	-	-	39	0.99412	0.99401	-	-	0.95557	0.84330	-	-	-	-	-	-	-	0.81001	-	-	-	-	0.00	0.00	0.03	0.00	-	-	-	-	-	-	rs2145712492	Pathogenic	1677242
18:45916093-45916098	frameshift_variant	HIGH	EPG5	19/44	-	ENST00000282041.11:c.3493_3497del	ENSP00000282041.4:p.Ile1165LeufsTer8	3583-3587	3493-3497	1165-1166	IL/X	ATCCTc/c	-	-	-	-	-	-	-	-	-	-	-	-	-	-	-	-	-	-	-	-	-	-	-	-	-	-	-	-	-	-	-	-	-	-
18:45916107-45916107	stop_gained	HIGH	EPG5	19/44	-	ENST00000282041.11:c.3484G>T	ENSP00000282041.4:p.Glu1162Ter	3574	3484	1162	E/*	Gaa/Taa	-	-	40	0.99412	0.99401	-	-	0.95557	0.30263	-	-	-	-	-	-	-	0.81001	-	-	-	-	0.02	0.00	0.00	0.00	-	-	-	-	-	-	COSV56352302	-	-
18:45916110-45916110	stop_gained	HIGH	EPG5	19/44	-	ENST00000282041.11:c.3481C>T	ENSP00000282041.4:p.Arg1161Ter	3571	3481	1161	R/*	Cga/Tga	-	-	39	0.99412	0.99401	-	-	0.67293	0.26032	-	-	-	-	-	-	-	0.81001	-	-	-	-	0.02	0.00	0.00	0.00	-	-	-	-	-	-	rs587776940,CM1212057	Pathogenic	39982
18:45916144-45916144	stop_gained	HIGH	EPG5	19/44	-	ENST00000282041.11:c.3447G>A	ENSP00000282041.4:p.Trp1149Ter	3537	3447	1149	W/*	tgG/tgA	-	-	40	0.99412	0.99401	-	-	0.97798	0.08143	-	-	-	-	-	-	-	0.81001	-	-	-	-	0.00	0.00	0.00	0.00	-	-	-	-	-	-	rs886276412,CM163411	Pathogenic	812308
18:45916185-45916185	stop_gained	HIGH	EPG5	19/44	-	ENST00000282041.11:c.3406C>T	ENSP00000282041.4:p.Gln1136Ter	3496	3406	1136	Q/*	Cag/Tag	-	-	38	0.99412	0.99401	-	-	0.68373	0.05203	-	-	-	-	-	-	-	0.81001	-	-	-	-	0.00	0.00	0.00	0.00	-	-	-	-	-	-	rs2050027504	Likely_pathogenic	1723618
18:45916202-45916202	missense_variant	MODERATE	EPG5	19/44	-	ENST00000282041.11:c.3389A>C	ENSP00000282041.4:p.His1130Pro	3479	3389	1130	H/P	cAc/cCc	deleterious(0)	probably_damaging(0.998)	26.6	0.75426	0.75106	0.80954	0.11515	0.94758	0.84330	0.78344	0.65534	0.39662	0.32237	0.01562	0.63707	0.60977	0.81001	0.83830	0.58188	0.83582	0.85452	0.00	0.00	0.00	0.00	-	-	-	-	-	-	COSV56347398	-	-
18:45916202-45916202	missense_variant	MODERATE	EPG5	19/44	-	ENST00000282041.11:c.3389A>G	ENSP00000282041.4:p.His1130Arg	3479	3389	1130	H/R	cAc/cGc	deleterious(0)	probably_damaging(0.997)	25.7	0.74104	0.73766	0.70666	0.10771	0.94758	0.84330	0.65782	0.58695	0.57363	0.32178	0.01435	0.44887	0.60977	0.81001	0.71276	0.65685	0.73662	0.76975	0.00	0.00	0.00	0.00	-	-	-	-	-	-	COSV56347398	-	-
18:45916572-45916572	missense_variant	MODERATE	EPG5	18/44	-	ENST00000282041.11:c.3250C>T	ENSP00000282041.4:p.His1084Tyr	3340	3250	1084	H/Y	Cat/Tat	tolerated(1)	benign(0.003)	15.43	0.10664	0.09669	0.05252	0.09450	0.41483	0.07453	0.07482	0.21713	0.33857	0.06616	0.39181	0.35734	0.02420	0.08975	0.08495	0.34977	0.25287	0.35246	0.23	0.01	0.00	0.00	-	-	-	-	-	-	-	-	-
18:45917677-45917677	splice_donor_variant	HIGH	EPG5	-	17/43	ENST00000282041.11:c.3239+2T>C	-	-	-	-	-	-	-	-	33	-	-	-	-	-	-	-	-	-	-	-	-	-	-	-	-	-	-	0.00	0.00	0.25	0.94	0.98918007292081	0.642	-	-	-	-	-	-	-
18:45917713-45917713	missense_variant	MODERATE	EPG5	17/44	-	ENST00000282041.11:c.3205T>G	ENSP00000282041.4:p.Tyr1069Asp	3295	3205	1069	Y/D	Tac/Gac	deleterious(0)	probably_damaging(0.977)	27.6	0.75893	0.75581	0.80181	0.10871	0.77957	0.84330	0.75818	0.69047	0.36555	0.30148	0.01407	0.48828	0.56016	0.81001	0.80943	0.58675	0.81427	0.76160	0.00	0.00	0.00	0.00	-	-	-	-	-	-	-	-	-
18:45917717-45917718	frameshift_variant	HIGH	EPG5	17/44	-	ENST00000282041.11:c.3200del	ENSP00000282041.4:p.Leu1067TyrfsTer10	3290	3200	1067	L/X	tTa/ta	-	-	-	-	-	-	-	-	-	-	-	-	-	-	-	-	-	-	-	-	-	0.00	0.00	0.00	0.01	-	-	-	-	-	-	rs746036349	-	-
18:45917766-45917766	stop_gained	HIGH	EPG5	17/44	-	ENST00000282041.11:c.3152C>G	ENSP00000282041.4:p.Ser1051Ter	3242	3152	1051	S/*	tCa/tGa	-	-	37	0.99412	0.99401	-	-	0.77957	0.32207	-	-	-	-	-	-	-	0.81001	-	-	-	-	0.00	0.00	0.00	0.00	-	-	-	-	-	-	rs746885334,COSV56351291	-	267459
18:45917766-45917766	missense_variant	MODERATE	EPG5	17/44	-	ENST00000282041.11:c.3152C>T	ENSP00000282041.4:p.Ser1051Leu	3242	3152	1051	S/L	tCa/tTa	deleterious(0)	possibly_damaging(0.667)	25.9	0.45243	0.50956	0.40320	0.10871	0.77957	0.32207	0.39625	0.16360	0.48065	0.21456	0.00673	0.43573	0.54099	0.81001	0.57110	0.40274	0.48754	0.37473	0.00	0.00	0.01	0.00	-	-	-	-	-	-	rs746885334,COSV56351291	-	-
18:45917825-45917825	splice_region_variant,splice_polypyrimidine_tract_variant,intron_variant	LOW	EPG5	-	16/43	ENST00000282041.11:c.3099-6C>G	-	-	-	-	-	-	-	-	5.589	-	-	-	-	-	-	-	-	-	-	-	-	-	-	-	-	-	-	0.00	0.15	0.00	0.00	5.01631348437044E-4	0.066	-	-	-	-	-	-	-
18:45922395-45922395	missense_variant	MODERATE	EPG5	16/44	-	ENST00000282041.11:c.3044C>T	ENSP00000282041.4:p.Ala1015Val	3134	3044	1015	A/V	gCg/gTg	deleterious(0)	possibly_damaging(0.651)	26.3	0.15650	0.14622	0.46990	0.11082	0.57626	0.14906	0.30920	0.23714	0.51901	0.18618	0.01031	0.35734	0.40313	0.50595	0.40274	0.30438	0.36778	0.32353	0.00	0.00	0.00	0.00	-	-	1	6.570390e-06	152198	0	rs1135402736,COSV99958016	Uncertain_significance	267458
18:45922525-45922525	missense_variant	MODERATE	EPG5	16/44	-	ENST00000282041.11:c.2914A>C	ENSP00000282041.4:p.Ile972Leu	3004	2914	972	I/L	Atc/Ctc	tolerated(0.77)	benign(0.017)	20.9	0.19033	0.18006	0.30796	0.08634	0.96935	0.20113	0.07755	0.43163	0.25828	0.10194	0.11410	0.38013	0.26193	0.39073	0.21215	0.67708	0.10176	0.33553	0.00	0.00	0.00	0.00	-	-	-	-	-	-	-	-	-
18:45922576-45922576	stop_gained	HIGH	EPG5	16/44	-	ENST00000282041.11:c.2863C>T	ENSP00000282041.4:p.Arg955Ter	2953	2863	955	R/*	Cga/Tga	-	-	42	0.99412	0.99401	-	-	0.96935	0.16836	-	-	-	-	-	-	-	0.81001	-	-	-	-	0.00	0.24	0.00	0.00	-	-	1	6.574100e-06	152112	0	rs761554022,COSV56344253	Pathogenic	1322825
18:45923388-45923388	splice_acceptor_variant	HIGH	EPG5	-	14/43	ENST00000282041.11:c.2719-1G>A	-	-	-	-	-	-	-	-	34	-	-	-	-	-	-	-	-	-	-	-	-	-	-	-	-	-	-	0.99	1.00	0.00	0.00	0.999981760802075	0.952	-	-	-	-	CS1212067	-	-
18:45925740-45925740	stop_gained,splice_region_variant	HIGH	EPG5	14/44	-	ENST00000282041.11:c.2716C>T	ENSP00000282041.4:p.Gln906Ter	2806	2716	906	Q/*	Cag/Tag	-	-	43	0.90592	0.99401	-	-	0.69459	0.20885	-	-	-	-	-	-	-	0.81001	-	-	-	-	0.00	0.00	0.00	0.00	0.993875260010014	0.878	-	-	-	-	rs756503608,CM164538	Pathogenic	839415
18:45925754-45925754	stop_gained	HIGH	EPG5	14/44	-	ENST00000282041.11:c.2702G>A	ENSP00000282041.4:p.Trp901Ter	2792	2702	901	W/*	tGg/tAg	-	-	41	0.99412	0.99401	-	-	0.73797	0.31104	-	-	-	-	-	-	-	0.81001	-	-	-	-	0.00	0.00	0.00	0.00	-	-	-	-	-	-	-	-	-
18:45925755-45925755	missense_variant	MODERATE	EPG5	14/44	-	ENST00000282041.11:c.2701T>G	ENSP00000282041.4:p.Trp901Gly	2791	2701	901	W/G	Tgg/Ggg	deleterious(0)	probably_damaging(0.998)	32	0.80090	0.79832	0.96856	0.25182	0.73797	0.31104	0.69143	0.67787	0.40672	0.49413	0.52215	0.89846	0.81625	0.81001	0.98533	0.56071	0.84019	0.74631	0.00	0.00	0.00	0.00	-	-	-	-	-	-	-	-	-
18:45925802-45925803	frameshift_variant	HIGH	EPG5	14/44	-	ENST00000282041.11:c.2653del	ENSP00000282041.4:p.Thr885GlnfsTer3	2743	2653	885	T/X	Aca/ca	-	-	-	-	-	-	-	-	-	-	-	-	-	-	-	-	-	-	-	-	-	0.00	0.00	0.00	0.00	-	-	-	-	-	-	-	-	-
18:45925847-45925847	missense_variant	MODERATE	EPG5	14/44	-	ENST00000282041.11:c.2609C>G	ENSP00000282041.4:p.Ser870Cys	2699	2609	870	S/C	tCt/tGt	deleterious(0.01)	possibly_damaging(0.624)	23.6	0.28951	0.27985	0.54111	0.11189	0.56512	0.17816	0.29007	0.36959	0.31101	0.20395	0.03672	0.28128	0.54099	0.08975	0.60827	0.30246	0.37187	0.16747	0.00	0.00	0.00	0.00	-	-	-	-	-	-	rs1479239564	Likely_pathogenic	812309
18:45925858-45925858	synonymous_variant	LOW	EPG5	14/44	-	ENST00000282041.11:c.2598A>G	ENSP00000282041.4:p.Gln866%3D	2688	2598	866	Q	caA/caG	-	-	18.71	-	-	-	-	-	-	-	-	-	-	-	-	-	-	-	-	-	-	0.99	0.59	0.00	0.00	-	-	-	-	-	-	rs1135402733	-	-
18:45925861-45925861	stop_gained	HIGH	EPG5	14/44	-	ENST00000282041.11:c.2595G>A	ENSP00000282041.4:p.Trp865Ter	2685	2595	865	W/*	tgG/tgA	-	-	38	0.99412	0.99401	-	-	0.80345	0.84330	-	-	-	-	-	-	-	0.81001	-	-	-	-	0.02	0.00	0.00	0.00	-	-	-	-	-	-	rs1160786631,COSV56346670	-	-
18:45925881-45925881	stop_gained	HIGH	EPG5	14/44	-	ENST00000282041.11:c.2575G>T	ENSP00000282041.4:p.Glu859Ter	2665	2575	859	E/*	Gaa/Taa	-	-	42	0.99412	0.99401	-	-	0.80345	0.07768	-	-	-	-	-	-	-	0.81001	-	-	-	-	0.60	0.00	0.00	0.00	-	-	-	-	-	-	rs587776941,CM1212059,COSV56346108	Pathogenic	39983
18:45925891-45925891	stop_gained	HIGH	EPG5	14/44	-	ENST00000282041.11:c.2565C>G	ENSP00000282041.4:p.Tyr855Ter	2655	2565	855	Y/*	taC/taG	-	-	38	0.99412	0.99401	-	-	0.31179	0.05887	-	-	-	-	-	-	-	0.81001	-	-	-	-	0.28	0.00	0.00	0.00	-	-	-	-	-	-	COSV99957313	-	-
18:45925907-45925907	splice_region_variant,splice_polypyrimidine_tract_variant,intron_variant	LOW	EPG5	-	13/43	ENST00000282041.11:c.2554-5A>G	-	-	-	-	-	-	-	-	24.6	-	-	-	-	-	-	-	-	-	-	-	-	-	-	-	-	-	-	0.99	0.35	0.00	0.00	0.999828092152718	0.96	-	-	-	-	rs757039433	-	-
18:45928879-45928880	frameshift_variant	HIGH	EPG5	13/44	-	ENST00000282041.11:c.2542del	ENSP00000282041.4:p.Gln848ArgfsTer25	2632	2542	848	Q/X	Cag/ag	-	-	-	-	-	-	-	-	-	-	-	-	-	-	-	-	-	-	-	-	-	0.00	0.00	0.03	0.00	-	-	-	-	-	-	CD163410	-	-
18:45928914-45928916	frameshift_variant	HIGH	EPG5	13/44	-	ENST00000282041.11:c.2506_2507del	ENSP00000282041.4:p.Ser836ArgfsTer5	2596-2597	2506-2507	836	S/X	TCc/c	-	-	-	-	-	-	-	-	-	-	-	-	-	-	-	-	-	-	-	-	-	0.00	0.00	0.00	0.00	-	-	-	-	-	-	-	-	-
18:45928961-45928961	stop_gained	HIGH	EPG5	13/44	-	ENST00000282041.11:c.2461C>T	ENSP00000282041.4:p.Arg821Ter	2551	2461	821	R/*	Cga/Tga	-	-	41	0.98017	0.99401	-	-	0.97798	0.09414	-	-	-	-	-	-	-	0.81001	-	-	-	-	0.00	0.00	0.02	0.00	-	-	2	1.315130e-05	152076	0	rs759625169	Pathogenic	267454
18:45929011-45929011	splice_acceptor_variant	HIGH	EPG5	-	12/43	ENST00000282041.11:c.2413-2A>G	-	-	-	-	-	-	-	-	35	-	-	-	-	-	-	-	-	-	-	-	-	-	-	-	-	-	-	0.82	1.00	0.00	0.00	0.999988247793601	0.93	-	-	-	-	CS1212064	-	-
18:45930732-45930733	frameshift_variant	HIGH	EPG5	12/44	-	ENST00000282041.11:c.2355del	ENSP00000282041.4:p.Arg786GlufsTer10	2445	2355	785	A/X	gcC/gc	-	-	-	-	-	-	-	-	-	-	-	-	-	-	-	-	-	-	-	-	-	0.01	0.00	0.00	0.00	-	-	-	-	-	-	CD163400	-	-
18:45930735-45930735	frameshift_variant	HIGH	EPG5	12/44	-	ENST00000282041.11:c.2353dup	ENSP00000282041.4:p.Ala785GlyfsTer20	2442-2443	2352-2353	784-785	-/X	-/G	-	-	-	-	-	-	-	-	-	-	-	-	-	-	-	-	-	-	-	-	-	-	-	-	-	-	-	-	-	-	-	-	-	-
18:45930737-45930737	missense_variant	MODERATE	EPG5	12/44	-	ENST00000282041.11:c.2351A>C	ENSP00000282041.4:p.Gln784Pro	2441	2351	784	Q/P	cAg/cCg	deleterious(0)	possibly_damaging(0.477)	24.7	0.61491	0.68440	0.32880	0.10578	0.59248	0.14282	0.66974	0.25287	0.27903	0.18285	0.01192	0.25560	0.49600	0.39343	0.55821	0.21598	0.42578	0.66603	0.02	0.00	0.00	0.00	-	-	2	1.313630e-05	152250	0	rs754795342,CM1212070	Uncertain_significance	626244
18:45934830-45934830	stop_gained	HIGH	EPG5	11/44	-	ENST00000282041.11:c.2236C>T	ENSP00000282041.4:p.Gln746Ter	2326	2236	746	Q/*	Cag/Tag	-	-	34	0.99412	0.99401	-	-	0.22423	0.14888	-	-	-	-	-	-	-	0.81001	-	-	-	-	0.00	0.00	0.00	0.01	-	-	-	-	-	-	rs2050481336	Pathogenic	939910
18:45934833-45934833	missense_variant	MODERATE	EPG5	11/44	-	ENST00000282041.11:c.2233G>A	ENSP00000282041.4:p.Ala745Thr	2323	2233	745	A/T	Gcc/Acc	tolerated(0.34)	benign(0.129)	11.42	0.00085	0.04814	0.01480	0.10196	0.22490	0.16811	0.31071	0.56495	0.15292	0.06473	0.34305	0.02240	0.33814	0.08975	0.30762	0.13697	0.04323	0.04025	0.00	0.00	0.00	0.00	-	-	11	7.228280e-05	152180	0	rs564487069,COSV56357008	Benign	1565165
18:45939599-45939599	splice_donor_variant	HIGH	EPG5	-	10/43	ENST00000282041.11:c.2099+1G>T	-	-	-	-	-	-	-	-	34	-	-	-	-	-	-	-	-	-	-	-	-	-	-	-	-	-	-	0.00	0.00	0.12	0.97	0.999988247793601	0.928	-	-	-	-	-	-	-
18:45939634-45939634	missense_variant	MODERATE	EPG5	10/44	-	ENST00000282041.11:c.2065T>G	ENSP00000282041.4:p.Leu689Val	2155	2065	689	L/V	Ttg/Gtg	deleterious(0)	possibly_damaging(0.898)	23.2	0.11974	0.28663	0.25597	0.14408	0.34374	0.48115	0.34971	0.56090	0.31001	0.23375	0.01058	0.23642	0.38927	0.43140	0.35194	0.55388	0.33800	0.42547	0.00	0.00	0.00	0.00	-	-	1	6.570650e-06	152192	0	rs942247039	-	-
18:45943180-45943180	stop_gained	HIGH	EPG5	9/44	-	ENST00000282041.11:c.1924C>T	ENSP00000282041.4:p.Arg642Ter	2014	1924	642	R/*	Cga/Tga	-	-	46	0.99412	0.99401	-	-	0.57399	0.62929	-	-	-	-	-	-	-	0.81001	-	-	-	-	0.00	0.00	0.11	0.00	-	-	-	-	-	-	rs912986968	Pathogenic	488506
18:45943275-45943275	missense_variant	MODERATE	EPG5	9/44	-	ENST00000282041.11:c.1829T>A	ENSP00000282041.4:p.Met610Lys	1919	1829	610	M/K	aTg/aAg	deleterious(0)	probably_damaging(0.994)	26.7	0.77307	0.77012	0.79003	0.13095	0.82530	0.24501	0.57726	0.58034	0.51490	0.34983	0.07701	0.84601	0.71894	0.81001	0.76576	0.72627	0.82573	0.90656	0.00	0.00	0.00	0.00	-	-	-	-	-	-	-	-	-
18:45943325-45943325	splice_polypyrimidine_tract_variant,intron_variant	LOW	EPG5	-	8/43	ENST00000282041.11:c.1793-14T>A	-	-	-	-	-	-	-	-	23.6	-	-	-	-	-	-	-	-	-	-	-	-	-	-	-	-	-	-	1.00	0.97	0.00	0.00	-	-	-	-	-	-	-	-	-
18:45944005-45944005	missense_variant,splice_region_variant	MODERATE	EPG5	8/44	-	ENST00000282041.11:c.1792G>T	ENSP00000282041.4:p.Gly598Cys	1882	1792	598	G/C	Ggt/Tgt	deleterious(0)	probably_damaging(0.991)	35	0.41879	0.41094	0.62333	0.12575	0.66742	0.34125	0.48779	0.58972	0.35605	0.34901	0.02415	0.37199	0.76484	0.58761	0.73378	0.43892	0.50650	0.57739	0.00	0.00	0.01	0.75	0.999988281724955	0.992	-	-	-	-	-	-	-
18:45944015-45944020	frameshift_variant	HIGH	EPG5	8/44	-	ENST00000282041.11:c.1777_1781del	ENSP00000282041.4:p.Gly593Ter	1867-1871	1777-1781	593-594	GF/X	GGGTTt/t	-	-	29.7	-	-	-	-	-	-	-	-	-	-	-	-	-	-	-	-	-	-	-	-	-	-	-	-	-	-	-	-	rs776146922	-	-
18:45944120-45944120	splice_acceptor_variant	HIGH	EPG5	-	7/43	ENST00000282041.11:c.1678-1G>A	-	-	-	-	-	-	-	-	33	-	-	-	-	-	-	-	-	-	-	-	-	-	-	-	-	-	-	0.96	1.00	0.00	0.00	0.999804640506577	0.858	-	-	-	-	rs755928939	-	-
18:45946731-45946731	missense_variant	MODERATE	EPG5	7/44	-	ENST00000282041.11:c.1609G>A	ENSP00000282041.4:p.Glu537Lys	1699	1609	537	E/K	Gag/Aag	deleterious(0.01)	possibly_damaging(0.898)	27.2	0.19242	0.65637	0.16825	0.80387	0.55860	0.49741	0.73429	0.58386	0.69961	0.80390	0.82339	-	0.73915	0.58761	0.34198	0.53877	0.73662	0.28794	0.00	0.01	0.00	0.00	-	-	41	2.694180e-04	152180	0	rs183660877	Likely_benign	723660
18:45946746-45946746	missense_variant	MODERATE	EPG5	7/44	-	ENST00000282041.11:c.1594C>T	ENSP00000282041.4:p.His532Tyr	1684	1594	532	H/Y	Cac/Tac	deleterious(0.01)	probably_damaging(0.997)	27.5	0.67902	0.67497	0.60360	0.80474	0.55860	0.62929	0.74688	0.56178	0.73385	0.87070	0.88714	0.22687	0.75554	0.81001	0.46146	0.73740	0.78413	0.29820	0.00	0.00	0.00	0.00	-	-	3	1.972260e-05	152110	0	rs2050790943	-	-
18:45948573-45948573	stop_gained	HIGH	EPG5	6/44	-	ENST00000282041.11:c.1501A>T	ENSP00000282041.4:p.Lys501Ter	1591	1501	501	K/*	Aaa/Taa	-	-	40	0.99412	0.99401	-	-	0.77957	0.84330	-	-	-	-	-	-	-	0.81001	-	-	-	-	0.00	0.38	0.00	0.00	-	-	-	-	-	-	rs1203870830	Pathogenic	488507
18:45949519-45949520	frameshift_variant	HIGH	EPG5	5/44	-	ENST00000282041.11:c.1461del	ENSP00000282041.4:p.Ala488LeufsTer32	1551	1461	487	P/X	ccC/cc	-	-	-	-	-	-	-	-	-	-	-	-	-	-	-	-	-	-	-	-	-	0.00	0.00	0.00	0.00	-	-	-	-	-	-	COSV56356516	-	-
18:45949542-45949546	frameshift_variant	HIGH	EPG5	5/44	-	ENST00000282041.11:c.1435_1438del	ENSP00000282041.4:p.Leu479Ter	1525-1528	1435-1438	479-480	LL/X	CTTCta/ta	-	-	-	-	-	-	-	-	-	-	-	-	-	-	-	-	-	-	-	-	-	0.00	0.00	0.00	0.00	-	-	-	-	-	-	rs762639913	-	-
18:45949590-45949590	missense_variant,splice_region_variant	MODERATE	EPG5	5/44	-	ENST00000282041.11:c.1391T>C	ENSP00000282041.4:p.Val464Ala	1481	1391	464	V/A	gTa/gCa	deleterious(0.03)	probably_damaging(0.973)	26.4	0.37050	0.70884	0.27491	0.80301	0.82907	0.40303	0.73635	0.58785	0.68902	0.86605	0.88005	0.33302	0.50570	0.53665	0.56144	0.36126	0.81193	0.48109	0.15	0.01	0.00	0.00	0.526190675834558	0.332	9	5.912810e-05	152212	0	rs572513821	Uncertain_significance	534601
18:45949592-45949592	splice_acceptor_variant	HIGH	EPG5	-	4/43	ENST00000282041.11:c.1390-1G>C	-	-	-	-	-	-	-	-	33	-	-	-	-	-	-	-	-	-	-	-	-	-	-	-	-	-	-	0.66	0.99	0.00	0.00	0.999955279531929	0.924	-	-	-	-	-	-	-
18:45951121-45951121	missense_variant	MODERATE	EPG5	4/44	-	ENST00000282041.11:c.1370T>C	ENSP00000282041.4:p.Leu457Pro	1460	1370	457	L/P	cTt/cCt	deleterious(0.04)	possibly_damaging(0.889)	25.7	0.80325	0.86238	0.55255	0.83327	0.75683	0.15066	0.82483	0.67139	0.59072	0.84791	0.83103	0.55983	0.57402	0.81001	0.35399	0.47572	0.83802	0.69294	0.00	0.00	0.00	0.00	-	-	1	6.568400e-06	152244	0	rs746862679,CM1212069	Uncertain_significance	626240
18:45951212-45951213	frameshift_variant	HIGH	EPG5	4/44	-	ENST00000282041.11:c.1278del	ENSP00000282041.4:p.Ser427LeufsTer6	1368	1278	426	P/X	ccC/cc	-	-	-	-	-	-	-	-	-	-	-	-	-	-	-	-	-	-	-	-	-	0.00	0.00	0.00	0.00	-	-	-	-	-	-	CD163402,COSV99956745	-	-
18:45951239-45951239	splice_acceptor_variant	HIGH	EPG5	-	3/43	ENST00000282041.11:c.1253-1G>T	-	-	-	-	-	-	-	-	27.2	-	-	-	-	-	-	-	-	-	-	-	-	-	-	-	-	-	-	0.12	0.99	0.00	0.00	0.999987958061382	0.774	-	-	-	-	CS1212065	-	-
18:45952403-45952403	stop_gained	HIGH	EPG5	3/44	-	ENST00000282041.11:c.1249C>T	ENSP00000282041.4:p.Arg417Ter	1339	1249	417	R/*	Cga/Tga	-	-	35	0.96000	0.99401	-	-	0.42108	0.03054	-	-	-	-	-	-	-	0.81001	-	-	-	-	0.00	0.00	0.00	0.00	-	-	-	-	-	-	rs961245497,CM163405,COSV56345253,COSV56352723	Likely_pathogenic	626232
18:45952463-45952464	frameshift_variant	HIGH	EPG5	3/44	-	ENST00000282041.11:c.1188del	ENSP00000282041.4:p.Tyr396Ter	1278	1188	396	Y/X	taC/ta	-	-	-	-	-	-	-	-	-	-	-	-	-	-	-	-	-	-	-	-	-	0.00	0.00	0.00	0.00	-	-	-	-	-	-	rs1135402734	-	-
18:45952604-45952604	missense_variant	MODERATE	EPG5	3/44	-	ENST00000282041.11:c.1048C>T	ENSP00000282041.4:p.Arg350Cys	1138	1048	350	R/C	Cgc/Tgc	tolerated(0.1)	benign(0.015)	24.6	0.18705	0.64976	0.12517	0.80899	0.84677	0.10561	0.44299	0.44730	0.49325	0.68012	0.57998	-	0.35840	0.42699	0.51968	0.17998	0.70924	0.44939	0.00	0.00	0.00	0.00	-	-	247	1.623550e-03	152136	0	rs148098259,COSV99957822	Likely_benign	534613
18:45952633-45952635	frameshift_variant	HIGH	EPG5	3/44	-	ENST00000282041.11:c.1017_1018del	ENSP00000282041.4:p.Ala340ArgfsTer18	1107-1108	1017-1018	339-340	CA/CX	tgTGca/tgca	-	-	-	-	-	-	-	-	-	-	-	-	-	-	-	-	-	-	-	-	-	0.00	0.00	0.00	0.00	-	-	-	-	-	-	rs2050937885	-	-
18:45954395-45954395	missense_variant,splice_region_variant	MODERATE	EPG5	2/44	-	ENST00000282041.11:c.1007A>G	ENSP00000282041.4:p.Gln336Arg	1097	1007	336	Q/R	cAg/cGg	deleterious(0)	probably_damaging(0.994)	35	0.53806	0.60212	0.50316	0.80560	0.98675	0.29550	0.77543	0.54623	0.72151	0.86221	0.83007	-	0.56016	0.58761	0.33401	0.35507	0.68844	0.34068	0.00	0.00	0.04	0.85	0.999936513789838	1.0	3	1.970030e-05	152282	0	rs201757275,CM163398,CS1212063	Pathogenic/Likely_pathogenic	192333
18:45954413-45954414	frameshift_variant	HIGH	EPG5	2/44	-	ENST00000282041.11:c.988del	ENSP00000282041.4:p.Glu330ArgfsTer14	1078	988	330	E/X	Gag/ag	-	-	-	-	-	-	-	-	-	-	-	-	-	-	-	-	-	-	-	-	-	0.00	0.00	0.00	0.00	-	-	-	-	-	-	-	-	-
18:45954434-45954434	missense_variant	MODERATE	EPG5	2/44	-	ENST00000282041.11:c.968G>T	ENSP00000282041.4:p.Ser323Ile	1058	968	323	S/I	aGt/aTt	deleterious(0.01)	benign(0.357)	18.89	0.31232	0.55572	0.16391	0.81399	0.36912	0.06692	0.74003	0.33265	0.66559	0.76374	0.67330	-	0.43825	0.29740	0.64246	0.32099	0.64112	0.19843	0.00	0.00	0.00	0.00	-	-	6	3.940420e-05	152268	0	rs199732702	Uncertain_significance	864684
18:45954507-45954507	stop_gained	HIGH	EPG5	2/44	-	ENST00000282041.11:c.895C>T	ENSP00000282041.4:p.Arg299Ter	985	895	299	R/*	Cga/Tga	-	-	38	0.94489	0.99401	-	-	0.71428	0.84330	-	-	-	-	-	-	-	0.81001	-	-	-	-	0.01	0.00	0.04	0.00	-	-	-	-	-	-	rs767638289	Pathogenic	626237
18:45954617-45954618	frameshift_variant	HIGH	EPG5	2/44	-	ENST00000282041.11:c.784del	ENSP00000282041.4:p.Ile262SerfsTer15	874	784	262	I/X	Atc/tc	-	-	-	-	-	-	-	-	-	-	-	-	-	-	-	-	-	-	-	-	-	0.00	0.00	0.00	0.00	-	-	-	-	-	-	COSV99956608	-	-
18:45954630-45954630	stop_gained	HIGH	EPG5	2/44	-	ENST00000282041.11:c.772G>T	ENSP00000282041.4:p.Glu258Ter	862	772	258	E/*	Gaa/Taa	-	-	38	0.99412	0.99401	-	-	0.90726	0.30666	-	-	-	-	-	-	-	0.81001	-	-	-	-	0.00	0.00	0.00	0.00	-	-	-	-	-	-	rs1555681647	Pathogenic	489218
18:45955092-45955092	frameshift_variant	HIGH	EPG5	2/44	-	ENST00000282041.11:c.310_311dup	ENSP00000282041.4:p.Glu105ArgfsTer29	399-400	309-310	103-104	-/X	-/AA	-	-	-	-	-	-	-	-	-	-	-	-	-	-	-	-	-	-	-	-	-	-	-	-	-	-	-	-	-	-	-	-	-	-
18:45955266-45955266	stop_gained	HIGH	EPG5	2/44	-	ENST00000282041.11:c.136C>T	ENSP00000282041.4:p.Gln46Ter	226	136	46	Q/*	Cag/Tag	-	-	35	0.99412	0.99401	-	-	0.66477	0.03999	-	-	-	-	-	-	-	0.81001	-	-	-	-	0.00	0.00	0.03	0.00	-	-	2	1.314180e-05	152186	0	rs866435487,CM163409	Likely_pathogenic	626234
18:45967238-45967238	start_lost	HIGH	EPG5	1/44	-	ENST00000282041.11:c.2T>C	ENSP00000282041.4:p.Met1?	92	2	1	M/T	aTg/aCg	deleterious_low_confidence(0)	benign(0.412)	26.7	0.99412	0.99401	0.82494	0.11839	0.60909	0.33236	0.92020	-	0.47263	0.32585	0.04020	0.94294	-	0.81001	0.34596	-	0.51417	0.31096	0.00	0.00	0.00	0.00	-	-	-	-	-	-	rs1135402728	-	267455
18:45967239-45967239	start_lost	HIGH	EPG5	1/44	-	ENST00000282041.11:c.1A>G	ENSP00000282041.4:p.Met1?	91	1	1	M/V	Atg/Gtg	deleterious_low_confidence(0)	benign(0.146)	25.8	0.79203	0.78935	0.81327	0.10871	0.60909	0.33236	0.91943	-	0.54475	0.28904	0.00889	0.98568	-	0.81001	0.28497	-	0.61272	0.26618	0.00	0.00	0.00	0.00	-	-	1	6.570470e-06	152196	0	rs1135402732	Likely_pathogenic	267452
